# Questioning the association of the *STMN2* dinucleotide repeat with ALS

**DOI:** 10.1101/2022.04.30.22273566

**Authors:** Jay P. Ross, Fulya Akcimen, Calwing Liao, Dan Spiegelman, Ben Weisburd, Nicolas Dupré, Patrick A. Dion, Guy A. Rouleau, Sali M. K. Farhan

## Abstract

Lowered expression of *STMN2* is associated with TDP-43 pathology in amyotrophic lateral sclerosis (ALS). Recently, the number of dinucleotide CA repeats in an intron of the *STMN2* gene was reported to be associated with increased risk for ALS. Here, we used a case-control cohort of whole genome sequencing (WGS) as well as WGS from populations in the gnomAD cohort to attempt to replicate this proposed association. We find that repeats well above the previously reported pathogenic threshold of 19 are commonly observed in unaffected individuals across different populations. Further, we did not observe an association between longer *STMN2* CA repeats and ALS phenotype. In summary, our results do not support a role of *STMN2* CA repeats towards ALS risk.

**Disclosures:** None to disclose
