## Supplementary material for "Questioning the association of the *STMN2* dinucleotide repeat with ALS": TableS1

### Sheet: all
Population	Long + Long	Prop		Long + 24	Prop		Long - 24	Prop		Long + short	Prop		Short + Short	Prop
afr	4280	0.596266	4280 (59.6%)	2708	0.377264	2708 (37.7%)	2100	0.292561	2100 (29.3%)	2531	0.352605	2531 (35.3%)	367	0.0511284	367 (5.1%)
ami	36	0.679245	36 (67.9%)	25	0.471698	25 (47.2%)	12	0.226415	12 (22.6%)	14	0.264151	14 (26.4%)	3	0.0566038	3 (5.7%)
amr	472	0.592965	472 (59.3%)	355	0.44598	355 (44.6%)	167	0.209799	167 (21.0%)	284	0.356784	284 (35.7%)	40	0.0502513	40 (5.0%)
asj	224	0.578811	224 (57.9%)	166	0.428941	166 (42.9%)	75	0.193798	75 (19.4%)	140	0.361757	140 (36.2%)	23	0.0594315	23 (5.9%)
eas	693	0.650704	693 (65.1%)	173	0.162441	173 (16.2%)	562	0.527699	562 (52.8%)	325	0.305164	325 (30.5%)	47	0.0441315	47 (4.4%)
fin	1422	0.658638	1422 (65.9%)	1054	0.488189	1054 (48.8%)	524	0.242705	524 (24.3%)	653	0.302455	653 (30.2%)	84	0.0389069	84 (3.9%)
mid	71	0.537879	71 (53.8%)	57	0.431818	57 (43.2%)	22	0.166667	22 (16.7%)	49	0.371212	49 (37.1%)	12	0.0909091	12 (9.1%)
nfe	4250	0.597078	4250 (59.7%)	3119	0.438185	3119 (43.8%)	1783	0.250492	1783 (25.0%)	2533	0.355858	2533 (35.6%)	335	0.0470638	335 (4.7%)
oth	95	0.633333	95 (63.3%)	57	0.38	57 (38.0%)	50	0.333333	50 (33.3%)	50	0.333333	50 (33.3%)	5	0.0333333	5 (3.3%)
sas	458	0.578283	458 (57.8%)	344	0.434343	344 (43.4%)	194	0.244949	194 (24.5%)	285	0.359849	285 (36.0%)	49	0.0618687	49 (6.2%)

### Sheet: summary
Population	Long_Long	Long_with24	Long_no24	Long_short	Short_Short
African/African-American	4280 (59.6%)	2708 (37.7%)	2100 (29.3%)	2531 (35.3%)	367 (5.1%)
Amish	36 (67.9%)	25 (47.2%)	12 (22.6%)	14 (26.4%)	3 (5.7%)
Latino/Admixed American	472 (59.3%)	355 (44.6%)	167 (21.0%)	284 (35.7%)	40 (5.0%)
Ashkenazi Jewish	224 (57.9%)	166 (42.9%)	75 (19.4%)	140 (36.2%)	23 (5.9%)
East Asian	693 (65.1%)	173 (16.2%)	562 (52.8%)	325 (30.5%)	47 (4.4%)
Finnish	1422 (65.9%)	1054 (48.8%)	524 (24.3%)	653 (30.2%)	84 (3.9%)
Middle Eastern	71 (53.8%)	57 (43.2%)	22 (16.7%)	49 (37.1%)	12 (9.1%)
Non-Finnish European	4250 (59.7%)	3119 (43.8%)	1783 (25.0%)	2533 (35.6%)	335 (4.7%)
Other	95 (63.3%)	57 (38.0%)	50 (33.3%)	50 (33.3%)	5 (3.3%)
South Asian	458 (57.8%)	344 (43.4%)	194 (24.5%)	285 (36.0%)	49 (6.2%)
